# Mild cognitive impairment cases affect the predictive power of Alzheimer’s disease diagnostic models using routine clinical variables

**DOI:** 10.1101/2025.02.04.25321694

**Authors:** Caitlin A. Finney, Alzheimer’s Disease Neuroimaging Initiative, Artur Shvetcov

## Abstract

Diagnostic models using primary care routine clinical variables have been limited in their ability to identify Alzheimer’s disease (AD) patients. In this study we sought to better understand the effect of mild cognitive impairment (MCI) on the predictive performance of AD diagnostic models. We sourced data from the Alzheimer’s Disease Neuroimaging Initiative (ADNI) cohort. CatBoost was used to assess the utility of routine clinical variables that are accessible to primary care physicians, such as hematological and blood tests and medical history, in multiclass classification between healthy controls, MCI, and AD. Our results indicated that MCI indeed affected the predictive performance of AD diagnostic models. Of three subgroups of MCI that we found, this finding was driven by a subgroup of MCI patients that likely have prodromal AD. Future research should focus on distinguishing MCI from prodromal AD as the utmost priority for improving translational AD diagnostic models for primary care physicians.
