## Supplementary Tables for "Mild cognitive impairment cases affect the predictive power of Alzheimer’s disease diagnostic models using routine clinical variables"

### Sheet: Supplementary Table 1
Supplementary Table 1. Demographics of the included ADNI cohort
		AD	MCI	HC
Sex		93 (M); 88 (F)	295 (M); 178 (F)	113 (M); 107 (F)
Age		75.67 (9.75)	74.33 (10.83)	75.63 (5.96)
Weight		71.40 (19.27)	76.11 (19.27)	75.98 (19.70)
Height		167.64 (15.24)	170.18 (15.24)	167.64 (14.38)
BMI		25.23 (4.56)	25.90 (4.92)	26.53 (5.45)
Temperature		36.39 (0.59)	36.44 (0.59)	36.4 (0.61)
Systolic blood pressure (mmHg)		136 (26)	134 (23)	133.5 (21.3)
Diastolic blood pressure (mmHg)		76 (12)	75 (13)	74 (13)
Seated pulse rate (per minute)		63 (11)	64 (14)	67.5 (16)
Respirations (per minute)		17 (2)	16 (3)	16 (2)
Vitamin B12		466 (287)	446 (263)	430 (261.5)
Mean corpuscular hemoglobin		30 (2)	30 (2)	29 (2)
Mean corpuscular hemoglobin concentration		33 (2)	33 (2)	33 (1)
Mean corpuscular volume		90 (6)	90 (5)	90 (6.25)
Monocytes		0.37 (0.16)	0.39 (0.15)	0.38 (0.14)
Monocytes (%)		5.6 (1.7)	5.9 (2.1)	5.9 (1.8)
Eosinophils		0.15 (0.12)	0.14 (0.14)	0.15 (0.12)
Eosinophils (%)		2.2 (1.7)	2.2 (2.0)	2.3 (2.0)
Basophils		0.04 (0.03)	0.04 (0.04)	0.04 (0.03)
Basophils (%)		0.7 (0.4)	0.7 (0.5)	0.7 (0.5)
Neutrophils		4.17 (1.67)	3.95 (1.56)	3.79 (1.63)
Lymphocytes		1.69 (0.66)	1.7 (0.7)	1.76 (0.63)
Neutrophils (%)		65.4 (10.3)	62.5 (10.5)	60.85 (10.53)
Lymphocytes (%)		26 (8.5)	27.5 (10.1)	28.65 (9.95)
Platelets		232 (86)	233 (74)	232 (74.25)
Hematocrit		42 (4)	42 (4)	42 (5)
Red blood cell count		4.6 (0.5)	4.6 (0.5)	4.7 (0.6)
Hemoglobin		13.8 (1.4)	13.8 (1.4)	13.8 (1.63)
White blood cell count		6.53 (1.71)	6.29 (2.15)	6.24 (1.98)
Total bilirubin		0.5 (0.3)	0.5 (0.3)	0.5 (0.2)
Serum glucose		96 (19)	96 (16)	97 (18.25)
Total protein		7.2 (0.5)	7.2 (0.5)	7.2 (0.5)
Albumin		4.2 (0.5)	4.2 (0.4)	4.1 (0.4)
Creatine kinase		91 (72)	95 (76)	92.5 (65.25)
Alkaline phosphatase		78 (30)	73 (26)	74 (25.25)
LDH		184 (37)	177 (39)	178 (36.25)
Calcium (EDTA)		9.9 (0.5)	9.9 (0.5)	9.9 (0.5)
Triglycerides (GPO)		129 (85)	123.5 (90)	122.5 (77.5)
Cholesterol (high performance)		196 (58)	192 (53)	186 (51.25)
Direct bilirubin		0.1 (0.1)	0.1 (0.1)	0.1 (0.1)
GGT		20 (11)	20 (13)	19 (11.25)
Creatinine (rate blanked)		1 (0.3)	1 (0.3)	0.9 (0.3)
ALT (SGPT)		18 (8)	18 (8)	19 (8)
AST (SGOT)		23 (7)	23 (7)	23 (6)
Urea nitrogen		18 (8)	18 (7)	19 (6)
Serum uric acid		5.2 (1.9)	5.4 (1.8)	5.5 (2)
Phosphorus		3.6 (0.7)	3.6 (0.7)	3.6 (0.73)
APOE genotype	e2,e2 or e2,e3	0	0	2
	e3,e3	58	229	160
	e3,e4 or e2,e4	90	193	53
	e4,e4	33	51	5
History of AD (Maternal)	No	117	321	145
	Yes	31	51	28
	Unknown	33	101	47
History of AD (Paternal)	No	157	401	192
	Yes	9	33	15
	Unknown	15	41	13
Handedness	Right	170	430	203
	Left	11	43	17
Marital Status	Married	146	153	374
	Widowed	19	39	54
	Divorced	9	17	34
	Never married	7	11	9
	Unknown	0	1	2
Years of Education	4	1	1	0
	6	1	1	0
	7	2	2	2
	8	5	5	1
	9	0	3	1
	10	5	9	5
	11	2	7	0
	12	39	65	13
	13	10	30	14
	14	20	48	27
	15	7	14	12
	16	45	114	52
	17	3	16	13
	18	24	87	37
	19	3	18	9
	20	14	53	34
Retired	Yes	158	374	184
	No	23	99	36
Type of Residence	Home (owned or rented)	128	361	166
	Condo/Co-op (owned)	18	61	33
	Apartment (rented)	22	27	13
	Mobile Home	3	6	2
	Retirement community	3	13	4
	Assisted living	6	1	0
	Skilled nursing facility	0	0	0
	Other	1	4	2
Primary Language	English	176	459	217
	Spanish	4	8	1
	Other	1	6	2
Ethnicity	Hispanic or Latino	4	21	2
	Not Hispanic or Latino	176	448	217
	Unknown	1	4	1
Race	American Indian or Alaskan Native	0	2	0
	Asian	2	10	3
	Native Hawaiian or Other Pacific Islander	0	0	0
	Black or African American	7	17	15
	White	170	438	202
	More than one race	2	4	0
	Unknown	0	2	0
General Appearance (Physical Exam)	Normal	180	463	216
	Abnormal	1	10	4
Head, Eyes, Ears, Nose, and Throat (Physical Exam)	Normal	146	373	179
	Abnormal	33	100	41
Neck (Physical Exam)	Normal	179	466	217
	Abnormal	2	7	3
Chest (Physical Exam)	Normal	177	463	208
	Abnormal	4	10	12
Heart (Physical Exam)	Normal	165	429	203
	Abnormal	16	44	17
Abdomen (Physical Exam)	Normal	173	443	210
	Abnormal	8	30	10
Extremities (Physical Exam)	Normal	166	443	202
	Abnormal	15	30	18
Edema (Physical Exam)	Normal	167	443	198
	Abnormal	14	30	22
Peripheral vascular (Physical Exam)	Normal	172	455	211
	Abnormal	9	18	9
Skin (Physical Exam)	Normal	147	406	183
	Abnormal	34	67	37
Musculoskeletal (Physical Exam)	Normal	156	399	189
	Abnormal	25	74	31
Significant visual impairment (Neurological Exam)	Absent	177	444	200
	Present	4	29	20
Significant auditory impairment (Neurological Exam)	Absent	166	416	198
	Present	15	57	22
Psychiatric (Medical History)	Absent	97	327	176
	Present	84	146	44
Neurological (Medical History)	Absent	133	325	170
	Present	48	148	50
Head, Eyes, Ears, Nose, and Throat (Medical History)	Absent	77	168	83
	Present	104	305	137
Cardiovascular (Medical History)	Absent	48	140	74
	Present	133	333	146
Respiratory (Medical History)	Absent	147	370	170
	Present	34	103	50
Hepatic (Medical History)	Absent	174	458	215
	Present	7	15	5
Dermatologic-Connective Tissue (Medical History)	Absent	124	345	144
	Present	57	128	76
Musculoskeletal (Medical History)	Absent	66	164	62
	Present	115	309	158
Endocrine-Metabolic (Medical History)	Absent	103	286	135
	Present	78	187	85
Gastrointestinal (Medical History)	Absent	109	265	120
	Present	72	208	100
Hematopoietic-Lymphatic (Medical History)	Absent	172	430	203
	Present	9	43	17
Renal-Genitourinary (Medical History)	Absent	101	264	111
	Present	80	209	109
Allergies or Drug Sensitivies (Medical History)	Absent	118	287	130
	Present	63	186	90
Alcohol Abuse (Medical History)	Absent	170	457	214
	Present	11	16	6
Smoking (Medical History)	Absent	112	284	138
	Present	69	189	82
Malignancy (Medical History)	Absent	149	362	162
	Present	32	111	58
Major Surgical Procedures (Medical History)	Absent	55	120	49
	Present	126	353	171
Other (Medical History)	Absent	146	377	180
	Present	35	96	40
Tremor (Neurological Exam)	Absent	152	412	198
	Present	28	61	22
Cranial nerves (Neurological Exam)	Normal	170	450	213
	Abnormal	11	23	7
Motor strength (Neurological Exam)	Normal	173	454	215
	Abnormal	8	19	5
Cerebellar - finger to nose (Neurological Exam)	Normal	179	216	464
	Abnormal	2	4	9
Cerebellar - heel to shin (Neurological Exam)	Normal	176	463	218
	Abnormal	5	10	2
Sensory (Neurological Exam)	Normal	161	410	191
	Abnormal	20	63	29
Deep tendon reflexes (Neurological Exam)	Normal	151	417	182
	Abnormal	30	56	38
Plantar reflexes (Neurological Exam)	Normal	178	417	182
	Abnormal	3	56	38
Gait (Neurological Exam)	Normal	147	428	208
	Abnormal	34	45	12
Geriatric Depression Scale - 1. Are you basically satisfied with your life?	No	10	26	13
	Yes	171	447	207
Geriatric Depression Scale - 2. Have you dropped many of your activities and interests	No	145	406	209
	Yes	36	67	11
Geriatric Depression Scale - 3. Do you feel that your life is empty?	No	172	457	213
	Yes	9	16	7
Geriatric Depression Scale - 4. Do you often get bored?	No	155	436	211
	Yes	26	37	9
Geriatric Depression Scale - 5. Are you in good spirits most of the time?	No	176	22	6
	Yes	5	451	214
Geriatric Depression Scale - 6. Are you afraid that something bad is going to happen to you?	No	170	434	211
	Yes	11	39	9
Geriatric Depression Scale - 7. Do you feel happy most of the time?	No	8	28	11
	Yes	173	445	209
Geriatric Depression Scale - 8. Do you often feel helpless?	No	170	447	218
	Yes	11	26	2
Geriatric Depression Scale - 9. Do you prefer to stay at home, rather than going out and doing new things?	No	147	367	170
	Yes	34	106	50
Geriatric Depression Scale - 10. Do you feel you have more problems with memory than most?	No	86	229	205
	Yes	95	244	15
Geriatric Depression Scale - 11. Do you think its wonderful to be alive now?	No	5	13	8
	Yes	176	460	212
Geriatric Depression Scale - 12. Do you feel pretty worthless the way you are now?	No	176	466	219
	Yes	5	7	1
Geriatric Depression Scale - 13. Do you feel full of energy?	No	36	118	41
	Yes	145	355	179
Geriatric Depression Scale - 14. Do you feel that your situation is hopeless?	No	174	466	220
	Yes	7	7	0
Geriatric Depression Scale - 15. Do you think that most people are better off than you are?	No	170	461	220
	Yes	11	12	0
Geriatric Depression Scale Total Score	0	41	109	115
	1	55	150	58
	2	35	101	27
	3	25	61	11
	4	17	29	7
	5	7	21	2
	6	1	2	0
Modified Hachinski Scale Total Score	0	74	214	116
	1	92	228	90
	2	10	16	8
	3	5	13	6
	4	0	2	0
Logical Memory - Immediate recall		3 (4)	8 (5)	14 (4)
Logical Memory - Delayed recall		0 (2)	4 (5)	13 (6)

### Sheet: Supplementary Table 2
Supplementary Table 2. Feature selection using filter-based methods
Feature	p value	Cramer's V
Seated pulse rate per minute (VSPULSE)	0.0012073
Logical Memory - Immediate Recall total score (LIMMTOTAL)	2.08813e-95
Logical Memory - Delayed Recall total score (LDELTOTAL)	8.56573e-119
Geriatric Depression Scale total score (GDTOTAL)	1.30072e-15
Mean Corpuscular Hemoglobin (HMT100)	0.000886505
Percent neutrophils (HMT15)	3.18161e-06
Lymphocyte count (HMT16)	8.57906e-05
Neutrophil count (HMT8)	0.000289624
Pulse to pressure ratio (PPR)	0.00199658
Heart stress index (HSI)	0.000493445
Geriatric Depression Scale item 10 (GDMEMORY)		0.398052
At least one APOE4 allele (apoe)		0.218232
Psychiatric medical history (MHPSYCH)		0.192215
Years of education (PTEDUCAT)		0.167799
Geriatric Depression Scale item 2 (GDDROP)		0.153349
Gait (NXGAIT)		0.150544
Owns their home (PTHOME)		0.132056
Geriatric Depression Scale item 15 (GDBETTER)		0.128134
Geriatric Depression Scale item 4 (GDBORED)		0.127018

### Sheet: Supplementary Table 3
Supplementary Table 3. Statistical comparison of variables between MCI subgroups (adjusted p-values)
	MCI-MCI vs. MCI-Healthy		MCI-MCI vs. MCI-AD		MCI-Healthy vs. MCI-AD
	Z	adj. p	Z	adj. p	Z	adj. p
Logical Memory-Immediate Recall	4.74913	4.08593e-06	-0.792572	0.428027	-6.09502	3.28281e-09
Logical Memory-Delayed Recall	4.43073	1.87833e-05	-1.72952	0.0837166	-6.47902	2.76953e-10
Percent neutrophils	-8.75525	4.073e-18	-1.22268	0.221451	9.08784	3.03089e-19
Lymphocyte count	8.7188	5.62348e-18	1.17038	0.24185	-9.08779	3.03205e-19
Neutrophil count	-6.54122	1.83057e-10	-2.65594	0.00790879	5.39472	1.37258e-07
Seated pulse rate per minute	-7.29796	5.84313e-13	-14.0065	4.266e-44	-2.82227	0.00476846
	MCI-MCI vs. MCI-Healthy		MCI-MCI vs. MCI-AD		MCI-Healthy vs. MCI-AD
	X-sq	p	X-sq	p	X-sq	p
At least one APOE4 allele	3.71019	0.162243	6.58113	0.0309197	18.8227	4.30347e-05
GDS item 10	14.697	0.000378738	0.543881	1	25.5667	1.28205e-06
Dark grey indicates non-significant findings
